# Antibody therapy reverses biological signatures of COVID-19 progression

**DOI:** 10.1101/2021.12.21.21268197

**Authors:** M. Cyrus Maher, Leah B. Soriaga, Anil Gupta, Julia di Iulio, Sarah Ledoux, Megan J. Smithey, Andrea L. Cathcart, Kathleen McKusick, David Sun, Melissa Aldinger, Elizabeth Alexander, Lisa Purcell, Xiao Ding, Amanda Peppercorn, Daren Austin, Erik Mogalian, Wendy W. Yeh, Adrienne E. Shapiro, Davide Corti, Herbert W. Virgin, Phillip S. Pang, Amalio Telenti

## Abstract

Understanding who is at risk of progression to severe COVID-19 is key to effective treatment. We studied correlates of disease severity in the COMET-ICE clinical trial that randomized 1:1 to placebo or to sotrovimab, a monoclonal antibody for the treatment of SARS-CoV-2 infection. Several laboratory parameters identified study participants at greater risk of severe disease, including a high neutrophil-lymphocyte ratio (NLR), a negative SARS-CoV-2 serologic test and whole blood transcriptome profiles. Sotrovimab treatment in these groups was associated with normalization of NLR and the transcriptomic profile, and with a decrease of viral RNA in nasopharyngeal samples. Transcriptomics provided the most sensitive detection of participants who would go on to be hospitalized or die. To facilitate timely measurement, we identified a 10-gene signature with similar predictive accuracy. In summary, we identified markers of risk for disease progression and demonstrated that normalization of these parameters occurs with antibody treatment of established infection.
