## Supplemental File 1 for "Antibody therapy reverses biological signatures of COVID-19 progression"

### Sheet: Sheet1
Variable	Time point	Sample size	AUC
Lab_Lymphocytes_(%)	DAY 8	861	0.980363
NeutrophilLymphocyteRatio	DAY 8	859	0.978848
Lab_Neutrophils_(%)	DAY 8	862	0.975044
Lab_Lymphocytes	DAY 8	862	0.907933
spO2_blood	DAY 8	998	0.886646
Lab_Neutrophils	DAY 8	860	0.862603
Lab_AST_(SGOT)	DAY 8	933	0.828765
Lab_Lymphocytes_(%)	DAY 1	896	0.826177
NeutrophilLymphocyteRatio	DAY 1	891	0.82351
Lab_IL-6_(-70)-TAT60d-RUO-CL	DAY 1	186	0.821441
Lab_Direct_Bilirubin	DAY 8	438	0.82093
Lab_Neutrophils_(%)	DAY 1	897	0.816899
Lab_Lymphocytes	DAY 1	897	0.814564
Lab_Serum_Sodium	DAY 8	923	0.803341
Lab_Albumin-BCG	DAY 8	940	0.802419
Lab_Reticulocyte_Count_%-CL	DAY 8	855	0.797521
Lab_SARS-CoV2 overall	DAY 8	411	0.793809
Lab_SARS-CoV2 overall_log	DAY 8	411	0.793809
Lab_LDH	DAY 8	827	0.78615
Lab_SARS-CoV2 overall	DAY 5	565	0.782191
Lab_SARS-CoV2 overall_log	DAY 5	565	0.782191
Lab_Eosinophils_(%)	DAY 8	859	0.777615
Lab_Serum_Chloride	DAY 8	939	0.768407
Lab_ALT_(SGPT)	DAY 8	880	0.761577
Lab_Ferritin	DAY 1	1004	0.761054
Lab_Total_Bilirubin	DAY 8	849	0.751609
Lab_Eosinophils_(%)	DAY 1	896	0.745672
Lab_WBC	DAY 8	860	0.736282
Lab_Creatinine(Rate_Blanked)-2dp	DAY 8	923	0.736035
spO2_blood	DAY 1	1046	0.722895
Lab_Urea_Nitrogen	DAY 8	925	0.716995
Lab_Eosinophils	DAY 1	898	0.712663
Lab_Serum_Amylase	DAY 8	939	0.711841
Lab_C_Reactive_Protein_HS-CL	DAY 1	994	0.71103
Lab_GGT	DAY 8	925	0.706393
Lab_Total_Protein	DAY 8	928	0.702015
Lab_Basophils_(%)	DAY 8	859	0.700867
Lab_Serum_Glucose	DAY 1	1012	0.699533
Lab_Eosinophils	DAY 8	863	0.692398
Lab_Platelets	DAY 1	891	0.689284
Lab_Serum_Sodium	DAY 1	993	0.686356
Lab_Urea_Nitrogen	DAY 1	999	0.683815
Lab_LDH	DAY 1	889	0.66676
Lab_Albumin-BCG	DAY 1	1014	0.664381
Lab_Lipase	DAY 8	932	0.663774
Lab_Calcium_(EDTA)	DAY 8	939	0.661841
Lab_Basophils_(%)	DAY 1	898	0.660418
Lab_Serum_Glucose	DAY 8	938	0.657543
Lab_Alkaline_Phosphatase	DAY 8	928	0.651144
Lab_International_Normalized_Ratio_(%)	DAY 8	840	0.649277
Lab_Neutrophils	DAY 1	893	0.645415
Lab_Monocytes_(%)	DAY 8	858	0.644265
Lab_MCH	DAY 8	861	0.637603
Lab_Total_Protein	DAY 1	998	0.632131
Lab_Basophils	DAY 1	894	0.622601
Lab_AST_(SGOT)	DAY 1	984	0.621471
Lab_Prothrombin_Time	DAY 8	837	0.620375
Lab_Direct_Bilirubin	DAY 1	405	0.620171
Lab_Creatinine(Rate_Blanked)-2dp	DAY 1	1001	0.616944
Lab_SARS-CoV2 overall	DAY 1	751	0.612905
Lab_SARS-CoV2 overall_log	DAY 1	751	0.612905
Lab_Serum_Potassium	DAY 8	920	0.60489
Lab_Basophils	DAY 8	860	0.599839
Lab_Reticulocyte_Count_%-CL	DAY 1	894	0.599287
Lab_Serum_Bicarbonate	DAY 1	943	0.59878
Lab_Total_Bilirubin	DAY 1	835	0.591506
Lab_Serum_Chloride	DAY 1	1012	0.591447
Lab_Calcium_(EDTA)	DAY 1	1010	0.590427
Lab_Hemoglobin	DAY 8	862	0.588115
Lab_GGT	DAY 1	992	0.587532
Lab_ALT_(SGPT)	DAY 1	944	0.576295
Lab_MCV	DAY 1	872	0.57144
Lab_Alkaline_Phosphatase	DAY 1	993	0.561776
Lab_Serum_Amylase	DAY 1	1013	0.557536
Lab_Hematocrit_(%)	DAY 8	840	0.54988
Lab_Monocytes_(%)	DAY 1	895	0.546981
Lab_MCV	DAY 8	841	0.546143
Lab_Platelets	DAY 8	851	0.54263
Lab_RBC	DAY 1	894	0.541563
Lab_Serum_Bicarbonate	DAY 8	872	0.538818
Lab_Monocytes	DAY 8	859	0.534959
Lab_WBC	DAY 1	892	0.534625
Lab_Prothrombin_Time	DAY 1	858	0.533796
Lab_International_Normalized_Ratio_(%)	DAY 1	859	0.530536
Lab_Hemoglobin	DAY 1	898	0.527468
Lab_MCH	DAY 1	897	0.520619
Lab_APTT-FSL	DAY 8	836	0.516465
Lab_Monocytes	DAY 1	897	0.513119
Lab_Lipase	DAY 1	1010	0.513114
Lab_Serum_Potassium	DAY 1	979	0.512698
Lab_RBC	DAY 8	859	0.510062
Lab_Hematocrit_(%)	DAY 1	869	0.508968
Lab_APTT-FSL	DAY 1	857	0.504623
